# Pleiotropic Genetic Effects between Multiple Sclerosis and Musculoskeletal Traits

**DOI:** 10.1101/2023.09.12.23295444

**Authors:** Sohyun Jeong, Ming-Ju Tsai, Changbing Shen, Yi-Hsiang Hsu

## Abstract

**Background:** Musculoskeletal disorders were commonly reported in patients with multiple sclerosis. However, the underlying etiology linking Multiple Sclerosis (MS) and musculoskeletal disorders is not well studied. With large-scale Genome-Wide Association Studies (GWAS) publicly available, we conducted genetic correlation analysis to identify shared pleiotropic genetic effects between MS and musculoskeletal traits. We also conducted Mendelian Randomization (MR) to estimate the causal relation between MS and increased risks of musculoskeletal disorders.

**Methods:** Linkage Disequilibrium Score Regression (LDSR) analysis was performed to estimate heritability and genetic correlation. Univariable, multivariable, and bidirectional MR analyses were conducted to estimate the causal relation. These analyses were done by utilizing the recent GWAS summary statistics of MS, fracture, frailty, falls, and several musculoskeletal risk factors, including bone mineral density, lean mass, grip strengths, and vitamin D.

**Results:** LDSR analysis showed a moderate genetic correlation of MS with falls (RG=0.10, *p=0.01*) but not with fracture and frailty. Genetic variants (rs13191659) in *LINC00240* gene which is associated with iron status biomarkers was found to be associated with both MS and falls. In MR analyses after excluding outlier SNPs with potential pleiotropic effects and correcting for multiple testing, MS presented no causal association with fracture and frailty but a minimal association with falls. Falls showed causally increased risks of fracture and frailty.

**Conclusion:** Our study suggests a potential genetic correlation with shared pleiotropic genetic effects between MS and falls. However, we didn’t find evidence to support the causal relation between MS and increased risks of falls, fracture, and frailty.
