## Supplementary Table 1-7 for "Pleiotropic Genetic Effects between Multiple Sclerosis and Musculoskeletal Traits"

### Sheet: Supplementary Table 1
Supplementary Table 1. GWAS summary statistics used in Mendelian Randomization
Traits	Sample size	Consortium	First author	Dataset ID*
Multiple sclerosis (exposure)	115,803: 47,429 cases, 68,374 controls	IMSGC	Patsopoulos NA et al, 2019	ieu-b-18
Musculoskeletal outcomes
Fractured/broken bones in last 5 years (outcome)	460,389: 44502 cases, 415887 controls	MRC-IEU	NA	ukb-b-13346
Falls last year	461725	MRC-IEU	NA	ukb-b-2535
Frailty	164610	NA	Atkins et al, 2019	NA
Risk factors
heel BMD (eBMD)	142487	NA	Kemp JP, 2017	ebi-a-GCST006288
Whole body fat free mass	454850	MRC-IEU	NA	ukb-b-13354
appendicular lean mass	450243	NA	Pei et al, 2020	ebi-a-GCST90000025
Handgrip strength(right)	461089	MRC-IEU	NA	ukb-b-10215
Handgrip strength(left)	461026	MRC-IEU	NA	ukb-b-7478
Vitamin D	417580	NA	Revez et al, 2020	ebi-a-GCST90000615
*ID in ieu open gwas project (https://gwas.mrcieu.ac.uk/)

### Sheet: Supplementary Table 2
Supplementary Table 2. 200 MS SNPs located in the autosomal non-MHC genome from International Multiple Sclerosis Genetics Consortium
SNP	effect_allele	other_allele	eaf	pval	OR	beta	se
chr1:154983036	G	T	0.03958	0.009398	1.12461	0.117783	0.0453495
chr1:32738415	A	G	0.153	5.044e-07	1.14469	0.135405	0.0269474
chr11:118783424	G	A	0.97625	3.068e-05	1.2496	0.223144	0.0535346
chr11:14868316	G	A	0.0197	1.132e-06	1.38696	0.327143	0.0672092
chr13:100026952	A	C	0.96834	4.071e-07	1.7768	0.574927	0.113495
chr14:88523488	C	T	0.94855	2.093e-12	1.3474	0.29788	0.0423827
chr16:11213951	C	T	0.4591	4.654e-24	1.20584	0.187309	0.0185145
chr16:11353879	T	C	0.03826	6.001e-09	2.06398	0.724646	0.124579
chr2:112492986	C	T	0.2124	2.014e-06	1.19861	0.181488	0.0381885
chr3:100848597	C	T	0.92216	2.053e-05	1.1618	0.150143	0.0352499
chr3:112693983	T	G	0.98417	0.001152	1.2892	0.253867	0.0781007
chr3:121783015	T	G	0.90897	7.656e-05	1.1421	0.132781	0.0335747
chr5:40429250	T	A	0.4446	2.321e-07	1.09517	0.0907544	0.0175483
chr6:119215402	A	C	0.6187	8.146e-06	1.0833	0.079735	0.017873
chr6:130348257	T	C	0.1583	3.602e-05	1.1268	0.119559	0.0289367
chr6:14691215	C	T	0.93008	2.968e-06	1.3265	0.282921	0.0605452
chr7:50328339	A	G	0.96174	4.168e-08	1.5893	0.463105	0.0844543
chr8:129177769	C	T	0.2071	1.229e-08	1.12854	0.121332	0.0213031
chr8:95851818	G	T	0.02507	0.0009061	1.11957	0.113329	0.034154
rs10063294	G	A	0.4288	1.13e-09	1.10412	0.0989399	0.0162466
rs1014486	C	T	0.471	1.364e-10	1.1108	0.105261	0.0163949
rs10191360	T	C	0.4763	3.187e-05	1.1016	0.0971267	0.0233508
rs10230723	A	T	0.8391	2.291e-06	1.1125	0.107059	0.0226533
rs10245867	T	G	0.3232	0.00033	1.06462	0.0629748	0.0175391
rs1026916	A	G	0.3773	1.02e-13	1.13843	0.129272	0.0173793
rs10271373	A	C	0.4974	1.652e-05	1.07342	0.0704585	0.0163566
rs1076928	T	C	0.4591	4.222e-06	1.07921	0.0760347	0.0165284
rs1077667	C	T	0.7625	8.374e-13	1.164	0.151862	0.0212248
rs10801908	C	T	0.8681	3.537e-16	1.2398	0.215111	0.0263832
rs1087056	A	G	0.4195	3.117e-06	1.08061	0.0778865	0.016704
rs10936182	T	G	0.1755	8.942e-06	1.1016	0.0971267	0.0218688
rs10936602	T	C	0.7427	1.677e-08	1.1145	0.108854	0.0192933
rs10951042	C	T	0.3865	2.022e-06	1.0817	0.0788112	0.0165869
rs10951154	C	T	0.153	6.725e-05	1.10571	0.10075	0.0252783
rs11079784	C	T	0.5251	4.335e-11	1.1131	0.107059	0.0162408
rs11083862	A	T	0.4472	4.074e-09	1.106	0.10075	0.0171305
rs11125803	C	T	0.252	0.001722	1.06202	0.0601539	0.0191915
rs1112718	A	G	0.591	2.463e-10	1.1114	0.105261	0.0166302
rs11161550	G	A	0.5211	6.271e-07	1.09099	0.0870947	0.0174794
rs11231749	C	T	0.2955	2.34e-05	1.0758	0.0732505	0.0173181
rs11256593	T	C	0.5607	6.782e-27	1.2048	0.18648	0.017367
rs11578655	G	T	0.1359	0.0004817	1.09397	0.0898407	0.0257369
rs11749040	A	G	0.1306	3.54e-17	1.21743	0.196389	0.0233041
rs1177228	G	A	0.7388	8.567e-09	1.1134	0.107059	0.0185968
rs11809700	T	C	0.277	3.505e-15	1.1554	0.1441	0.0183071
rs11852059	C	A	0.1807	3.022e-06	1.10132	0.0962189	0.020606
rs11899404	C	T	0.562	0.0007573	1.10877	0.103459	0.0307186
rs11919880	A	G	0.5844	1.968e-05	1.0732	0.0704585	0.0165075
rs12133753	C	T	0.8536	8.531e-09	1.1367	0.128393	0.0222996
rs12147246	A	G	0.3509	4.294e-09	1.10448	0.0989399	0.0168477
rs12211604	G	A	0.3839	1.863e-07	1.09757	0.0934903	0.0179347
rs12365699	G	A	0.847	3.146e-10	1.1546	0.1441	0.022905
rs12434551	A	T	0.5422	1.828e-10	1.1095	0.10436	0.0163703
rs12478539	G	C	0.7348	4.366e-11	1.1311	0.123102	0.0186774
rs1250551	T	G	0.31	2.662e-11	1.12271	0.116004	0.0174068
rs12588969	G	C	0.3074	0.0001897	1.07377	0.07139	0.0191273
rs12609500	C	T	0.7573	3.74e-05	1.0838	0.0806579	0.019563
rs12614091	A	T	0.7691	0.0003583	1.0741	0.07139	0.0200026
rs12622670	T	C	0.5501	1.043e-10	1.1127	0.107059	0.01657
rs12722559	C	A	0.8668	2.782e-07	1.1454	0.135405	0.0263547
rs12832171	C	G	0.5984	0.0009452	1.3813	0.322808	0.0976327
rs12925972	C	T	0.5264	3.073e-08	1.0992	0.0944007	0.0170478
rs12971909	A	G	0.372	8.982e-06	1.08992	0.0861777	0.0194077
rs13066789	C	T	0.4472	3.167e-05	1.0716	0.0695261	0.0167094
rs13136820	C	T	0.3285	0.0001235	1.073	0.0704585	0.018353
rs1323292	A	G	0.81	1.402e-08	1.1316	0.123986	0.021854
rs13327021	T	C	0.3786	4.497e-11	1.1197	0.113329	0.0172059
rs13385171	C	T	0.6016	2.415e-05	1.0724	0.0695261	0.016467
rs13414105	C	A	0.8087	9.401e-06	1.105	0.0998453	0.0225357
rs1365120	C	T	0.1082	5.764e-06	1.12701	0.119559	0.0263636
rs137955	T	C	0.409	0.0001947	1.0647	0.0629748	0.0169024
rs1399180	C	T	0.8179	0.0003753	1.08284	0.079735	0.0224172
rs140522	T	C	0.3404	2.848e-10	1.11694	0.110647	0.0175442
rs1415069	G	C	0.1887	4.009e-05	1.09757	0.0934903	0.0227642
rs1465697	T	C	0.2375	3.479e-11	1.13237	0.123986	0.0187158
rs17051321	T	C	0.2164	4.953e-07	1.09926	0.0944007	0.0187741
rs1738074	C	T	0.5475	9.908e-12	1.12045	0.113329	0.0166469
rs17724508	T	C	0.95646	2.591e-08	1.2375	0.213497	0.0383497
rs17741873	G	T	0.8087	2.145e-05	1.0931	0.0889262	0.0209301
rs17780048	C	T	0.93931	0.0002208	1.1759	0.162119	0.0438877
rs1800693	C	T	0.4301	1.017e-13	1.13533	0.126633	0.0170244
rs198398	C	T	0.91029	5.72e-05	1.1879	0.172271	0.0428102
rs2084007	C	T	0.5	1.153e-06	1.0826	0.079735	0.0163927
rs2150879	G	A	0.4406	3.289e-10	1.1091	0.103459	0.0164626
rs2248137	C	G	0.6003	7.807e-11	1.11857	0.112435	0.0172865
rs2269434	C	T	0.3496	5.236e-07	1.08992	0.0861777	0.0171761
rs2286974	A	G	0.5923	1.514e-07	1.11545	0.108854	0.0207289
rs2289746	C	T	0.6464	1.479e-06	1.0889	0.0852598	0.0177111
rs2317231	G	T	0.5409	1.902e-09	1.1058	0.10075	0.0167745
rs2327586	T	C	0.2559	7.816e-10	1.125	0.117783	0.0191563
rs2331964	C	T	0.6121	5.886e-07	1.0889	0.0852598	0.0170698
rs2364485	A	C	0.1821	2.186e-05	1.09938	0.0944007	0.0222403
rs244656	A	T	0.8496	2.565e-05	1.1077	0.102557	0.0243686
rs2469434	C	T	0.3984	0.0003094	1.06281	0.0610951	0.0169365
rs249677	A	C	0.6227	8.994e-06	1.08038	0.076961	0.017333
rs2546890	A	G	0.5026	1.039e-12	1.1241	0.116894	0.0164059
rs2585447	C	T	0.2111	7.894e-08	1.1374	0.128393	0.023911
rs2590438	G	T	0.3311	0.001561	1.05507	0.0535408	0.0169267
rs2705616	C	G	0.4578	4.345e-07	1.08613	0.0825012	0.0163273
rs2726479	C	T	0.566	1.18e-06	1.08249	0.0788112	0.0162197
rs2836438	A	G	0.1187	2.977e-05	1.10412	0.0989399	0.0236983
rs28703878	G	A	0.3087	4.507e-10	1.14299	0.133656	0.0214355
rs28834106	T	C	0.7639	3.79e-11	1.1381	0.129272	0.019551
rs2986736	C	T	0.2005	3.412e-05	1.11185	0.10616	0.0256166
rs3184504	T	C	0.4657	3.446e-05	1.0709	0.0685928	0.0165622
rs32658	T	G	0.3945	2.947e-05	1.07112	0.0685928	0.0164204
rs34026809	G	C	0.92744	1.446e-07	1.20163	0.183987	0.0349865
rs34536443	G	C	0.96966	0.001633	1.1871	0.171429	0.0544229
rs34681760	C	T	0.6425	5.277e-06	1.0835	0.0806579	0.017714
rs34695601	T	C	0.7599	3.165e-08	1.1157	0.109751	0.0198401
rs34723276	A	G	0.7111	1.361e-14	1.2177	0.19721	0.0256115
rs34947566	C	A	0.8522	1.606e-06	1.1229	0.116004	0.0241822
rs35218683	T	C	0.2757	1.563e-08	1.30787	0.268499	0.0474814
rs354033	G	A	0.7401	1.205e-08	1.114	0.107957	0.0189455
rs35486093	G	A	0.08443	1.599e-10	1.1966	0.179818	0.0281163
rs35540610	C	T	0.2243	2.879e-12	1.1447	0.135405	0.0193893
rs35703946	G	A	0.8575	1.938e-09	1.1883	0.172271	0.0286987
rs3737798	A	G	0.5303	1.4e-07	1.0911	0.0870947	0.0165414
rs3809627	C	A	0.5712	3.246e-08	1.10181	0.0971267	0.0175718
rs3923387	T	C	0.4248	2.347e-05	1.0732	0.0704585	0.0166618
rs405343	T	G	0.1741	4.715e-08	1.12562	0.118672	0.0217286
rs4262739	G	A	0.5449	5.372e-05	1.0694	0.0667236	0.0165202
rs4325907	C	T	0.3391	3.682e-09	1.10436	0.0989399	0.0167753
rs438613	C	T	0.4881	9.434e-17	1.148	0.138021	0.0166056
rs4409785	C	T	0.1887	2.094e-05	1.09445	0.0898407	0.0211139
rs4728142	A	G	0.4512	0.0002585	1.06315	0.0610951	0.0167215
rs4796224	G	A	0.4565	1.623e-07	1.08921	0.0852598	0.016276
rs4808760	C	G	0.7216	4.841e-13	1.14403	0.134531	0.018608
rs4812772	C	T	0.7203	0.0002541	1.0702	0.0676586	0.0184956
rs4820955	A	T	0.4357	1.82e-05	1.1231	0.116004	0.0270663
rs483180	C	G	0.6728	1.77e-09	1.11433	0.107957	0.0179402
rs4896153	T	A	0.5106	1.646e-13	1.14837	0.138021	0.0187161
rs4939490	G	C	0.3905	4.247e-15	1.1464	0.136278	0.0173661
rs4940730	A	G	0.5079	0.0007057	1.0599	0.0582689	0.0172019
rs531612	T	C	0.5264	9.407e-08	1.0923	0.0880109	0.0164883
rs55858457	T	G	0.376	1.198e-08	1.1197	0.113329	0.0198832
rs56095240	A	T	0.1438	1.973e-05	1.12714	0.119559	0.0280112
rs57116599	G	A	0.7441	2.592e-09	1.12752	0.120446	0.0202238
rs5756405	A	G	0.4723	0.0003876	1.0599	0.0582689	0.0164212
rs58166386	G	A	0.2995	2.541e-07	1.095	0.0907544	0.017606
rs58394161	C	T	0.1662	0.0008627	1.10412	0.0989399	0.0296952
rs59655222	T	C	0.7414	3.758e-11	1.1311	0.123102	0.0186145
rs6020055	A	G	0.94459	0.001622	1.2944	0.257738	0.0817718
rs6032662	C	T	0.252	2.845e-13	1.1432	0.133656	0.0183058
rs60600003	G	T	0.1016	4.199e-07	1.14325	0.133656	0.0264161
rs6072343	A	G	0.153	0.0008908	1.07875	0.0760347	0.0228819
rs61708525	G	A	0.3153	1.91e-05	1.0832	0.079735	0.0186508
rs61863928	G	T	0.6517	5.448e-08	1.1152	0.108854	0.0200248
rs61884005	C	G	0.8536	8.02e-08	1.1436	0.134531	0.0250678
rs62013236	C	T	0.8456	2.068e-06	1.1334	0.124869	0.0263078
rs62420820	A	G	0.2256	2.496e-13	1.1471	0.13715	0.0187391
rs631204	A	C	0.3997	2.6e-11	1.1159	0.109751	0.0164603
rs6427540	C	T	0.8615	3.196e-05	1.1124	0.10616	0.025527
rs6496663	C	A	0.3179	2.778e-08	1.10583	0.10075	0.0181376
rs6533052	A	G	0.4815	8.005e-05	1.0666	0.064851	0.0164425
rs6564681	C	T	0.3113	2.233e-07	1.09842	0.0934903	0.0180516
rs6589706	A	G	0.4499	2.198e-09	1.1093	0.103459	0.0172941
rs6589939	G	A	0.3799	8.669e-06	1.07817	0.0751075	0.0168859
rs6670198	T	C	0.6662	2.029e-16	1.15607	0.144966	0.0176351
rs6672420	A	T	0.5053	2.234e-05	1.07342	0.0704585	0.0166155
rs67111717	G	A	0.3417	4.96e-07	1.1003	0.0953102	0.0189564
rs6738544	C	A	0.6609	9.488e-05	1.0684	0.0657877	0.0168545
rs6742	C	T	0.7823	1.297e-07	1.1727	0.159565	0.0302272
rs6789653	G	A	0.6675	0.0002778	1.0667	0.064851	0.0178399
rs67934705	G	A	0.5673	1.013e-05	1.23381	0.210261	0.047624
rs6837324	G	A	0.3799	3.162e-07	1.09016	0.0861777	0.0168525
rs6911131	G	A	0.06069	3.089e-05	1.15741	0.14583	0.0349988
rs6990534	G	A	0.6702	3.597e-09	1.11309	0.107059	0.0181407
rs701006	G	A	0.5923	1.349e-11	1.1206	0.114221	0.0168887
rs71329256	C	G	0.5289	6.344e-15	1.1544	0.143234	0.0183704
rs719316	T	C	0.5356	7.054e-05	1.0674	0.064851	0.0163164
rs7222450	A	G	0.4644	1.779e-08	1.1034	0.0980337	0.0174062
rs7260482	C	A	0.2625	1.839e-06	1.09266	0.0889262	0.0186418
rs72922276	G	A	0.90237	6.884e-06	1.1413	0.131905	0.0293294
rs72928038	A	G	0.1794	9.009e-11	1.17412	0.160417	0.0247454
rs72989863	G	A	0.6293	7.01e-05	1.0699	0.0676586	0.017017
rs73414214	C	A	0.90369	0.0003744	1.1086	0.103459	0.0290819
rs735542	A	G	0.6715	2.383e-06	1.0887	0.0852598	0.0180706
rs760517	C	T	0.5844	6.618e-06	1.0877	0.0843411	0.0187194
rs7731626	G	A	0.6253	2.848e-06	1.0974	0.0925792	0.0197762
rs7855251	T	C	0.7309	4.233e-08	1.1164	0.109751	0.020024
rs7975763	T	C	0.215	7.804e-09	1.12867	0.121332	0.0210182
rs7977720	T	C	0.4697	3.962e-10	1.10742	0.101654	0.01625
rs802730	T	C	0.7216	3.236e-10	1.1211	0.114221	0.0181683
rs8062446	T	C	0.3997	8.41e-07	1.0885	0.0852598	0.0173095
rs883871	A	G	0.1596	7.083e-06	1.1152	0.108854	0.0242369
rs9308424	G	A	0.6979	1.339e-06	1.09553	0.0916672	0.0189641
rs9568402	T	A	0.1253	0.0003227	1.09541	0.0907544	0.0252351
rs9591325	T	C	0.94987	4.156e-10	1.2366	0.212689	0.0340417
rs9610458	T	C	0.5356	4.574e-12	1.121	0.114221	0.0165099
rs962052	C	T	0.2995	0.0002103	1.0701	0.0676586	0.018255
rs9808753	G	A	0.1557	0.0004805	1.0846	0.08158	0.023366
rs983494	G	A	0.7836	3.397e-07	1.1067	0.101654	0.0199328
rs9843355	G	A	0.8377	4.725e-10	1.1432	0.133656	0.0214612
rs9863496	C	T	0.2507	0.0003101	1.06849	0.0657877	0.0182404
rs9878602	T	G	0.5145	2.601e-07	1.0872	0.0834216	0.0161973
rs9900529	C	G	0.2546	1.111e-06	1.0994	0.0944007	0.0193799
rs9909593	G	A	0.4921	1.156e-05	1.074	0.07139	0.0162806
rs9955954	A	G	0.785	1.539e-08	1.11632	0.109751	0.0194007
rs9992763	G	T	0.4512	4.514e-08	1.09421	0.0898407	0.0164254

### Sheet: Supplementary Table 3 
Supplementary Table 3. Sensitivity analsys: MR results between MS and musculoskeletal outcomes and risk factors
	MS (exposure) to fracture and confounders (outcome)					Heterogeneity test				Horizontal pleiotropy test
	nSNP		beta	se	p value		Q	Q_df	Q_pval
Musculoskeletal outcomes										Egger regression intercept:	-8.5e-07
Fracture	109	IVW	0.002	0.0007	0.001					Standard error:	0.0003
		MR-egger	0.00212	0.002423	0.3834	MR Egger	118	107	0.22	Directionality p-value:	0.997
		Weighted median	0.00189	0.0009692	0.05113	IVW	118	108	0.241
		Weighted mode	0.00108	0.002174	0.6203
Frailty	152	IVW	0.012	0.004	0.007					Egger regression intercept:	0.002
		MR-egger	-0.0167694	0.015965	0.295688	MR Egger	297.2	150	9.2e-12	Standard error:	0.002
		Weighted median	0.0106007	0.00543566	0.0511505	IVW	299.1	151	8.1e-12	Directionality p-value:	0.331
		Weighted mode	0.0293796	0.0157563	0.0646974
Fall	109	IVW	0.004	0.001	0.005	MR Egger	129.7	107	0.06731	Egger regression intercept:	0.0002
		MR-egger	0.002	0.004665	0.751	IVW	129.7	108	0.07421	Standard error:	0.001
		Weighted median	0.004035	0.001757	0.038					Directionality p-value:	0.649
		Weighted mode	0.002424	0.004379	0.6815
Risk factors
Heel BMD	110	IVW	-0.002	0.005	0.722	MR Egger	274.6	108	1.743e-16	Egger regression intercept:	-0.003
		MR-egger	0.02659	0.01999	0.1864	IVW	280.2	109	4.97e-17	Standard error:	0.002
		Weighted median	0.01007	0.005298	0.05726					Directionality p-value:	0.141
		Weighted mode	0.01737	0.009914	0.08259
Whole body fat free mass	109	IVW	0.004	0.004	0.258	MR Egger	857.9	107	1.613e-117	Egger regression intercept:	-0.002
		MR-egger	0.01883	0.01316	0.1553	IVW	868.8	108	3.81e-119	Standard error:	0.001
		Weighted median	0.00292	0.002433	0.2301					Directionality p-value:	0.246
		Weighted mode	0.002529	0.004516	0.5766
Appendicular fat free mass	110	IVW	0.006	0.007	0.402	MR Egger	1299	108	2.34e-203	Egger regression intercept:	-0.003
		MR-egger	0.0363	0.02443	0.1402	IVW	1320	109	6.512e-207	Standard error:	0.003
		Weighted median	0.002678	0.003641	0.4621					Directionality p-value:	0.194
		Weighted mode	0.006559	0.00537	0.2246
Grip strength (right)	109	IVW	-0.004	0.003	0.183					Egger regression intercept:	-0.002
		MR-egger	0.01087	0.009138	0.2367	MR Egger	323.1	107	1.491e-23	Standard error:	0.001
		Weighted median	-0.001704	0.002397	0.477	IVW	330.4	108	2.233e-24	Directionality p-value:	0.124
		Weighted mode	-0.002997	0.006127	0.6256
Grip strength (left)	109	IVW	-0.002	0.003	0.389	MR Egger	331	107	1.03e-24	Egger regression intercept:	-0.002
		MR-egger	0.01491	0.009777	0.1303	IVW	341.4	108	5.082e-26	Standard error:	0.001
		Weighted median	-3.154e-05	0.002489	0.9899					Directionality p-value:	0.069
		Weighted mode	0.005509	0.006573	0.4039
Vitamin D	105	IVW	-0.003	0.003	0.427	MR Egger	252.9	103	1.295e-14	Egger regression intercept:	-0.0002
		MR-egger	-0.001103	0.01172	0.9252	IVW	252.9	104	2.023e-14	Standard error:	0.001
		Weighted median	0.00126	0.003192	0.6931					Directionality p-value:	0.9
		Weighted mode	0.003011	0.007111	0.6728

### Sheet: Supplementary Table 4
Supplementary Table 4. Harmonized MR results between MS(exposure) and falls (outcomes)
	Exposure		Outcome
SNP	effect_allele.exposure	other_allele.exposure	effect_allele.outcome	other_allele.outcome	beta.exposure	beta.outcome	se.outcome	pval.outcome	pval.exposure	se.exposure
rs10063294	A	G	A	G	-0.0990472	-0.00162724	0.00118605	0.17	1.13e-09	0.0162642
rs1014486	C	T	C	T	0.10508	-0.00169722	0.00119895	0.16	1.36e-10	0.0163669
rs10191360	T	C	T	C	0.0967637	-0.00263309	0.00119243	0.0269998	3.19e-05	0.0232635
rs10245867	G	T	G	T	-0.0626204	0.00140161	0.00125909	0.27	0.00033	0.0174404
rs1026916	G	A	G	A	-0.129653	-0.0026335	0.00123958	0.0340001	1.02e-13	0.0174305
rs10271373	C	A	C	A	-0.0708517	-0.00119713	0.00118298	0.31	1.65e-05	0.0164479
rs1076928	C	T	C	T	-0.0762333	-0.000322191	0.00118833	0.79	4.22e-06	0.0165716
rs1077667	C	T	C	T	0.151862	-0.00143838	0.00145457	0.32	8.37e-13	0.0212248
rs10801908	C	T	C	T	0.21495	0.00143132	0.00182284	0.43	3.54e-16	0.0263634
rs10951042	C	T	C	T	0.0785339	-0.000103517	0.00119687	0.93	2.02e-06	0.0165285
rs10951154	T	C	T	C	-0.100484	-0.00132571	0.00176344	0.450001	6.73e-05	0.0252114
rs11125803	T	C	T	C	-0.0601747	-4.53943e-05	0.00135357	0.97	0.001722	0.0191981
rs1112718	A	G	A	G	0.10562	0.000600184	0.00120441	0.62	2.46e-10	0.0166871
rs11231749	C	T	C	T	0.0730646	0.00180273	0.00126594	0.15	2.34e-05	0.0172742
rs11256593	T	C	T	C	0.186314	-0.000370502	0.00118969	0.760001	6.78e-27	0.0173515
rs11578655	T	G	T	G	-0.0898153	-0.00350901	0.00180643	0.0519996	0.0004817	0.0257297
rs11749040	G	A	G	A	-0.196745	-0.00298137	0.00176297	0.0909997	3.54e-17	0.0233464
rs1177228	G	A	G	A	0.107418	-0.00102676	0.00133143	0.44	8.57e-09	0.0186592
rs11809700	C	T	C	T	-0.144448	-0.00219255	0.00133698	0.1	3.51e-15	0.0183512
rs11852059	A	C	A	C	-0.0965109	-0.00339633	0.00154844	0.0280001	3.02e-06	0.0206686
rs11899404	T	C	T	C	-0.103252	-0.000568453	0.00120051	0.64	0.0007573	0.0306571
rs11919880	A	G	A	G	0.0706448	0.000395346	0.00119573	0.74	1.97e-05	0.0165512
rs12147246	G	A	G	A	-0.0993784	0.00111571	0.00123831	0.37	4.29e-09	0.0169224
rs12211604	A	G	A	G	-0.0931026	-0.000115052	0.00122772	0.93	1.86e-07	0.0178603
rs12365699	G	A	G	A	0.143754	-0.00154688	0.00159214	0.33	3.15e-10	0.02285
rs1250551	G	T	G	T	-0.115748	0.000319875	0.00122769	0.79	2.66e-11	0.0173684
rs12622670	T	C	T	C	0.106789	-0.000504381	0.00118624	0.67	1.04e-10	0.0165283
rs12925972	C	T	C	T	0.0945826	0.00230453	0.00119637	0.0539995	3.07e-08	0.0170807
rs12971909	G	A	G	A	-0.0861027	-0.000699311	0.00123702	0.57	8.98e-06	0.0193908
rs13066789	C	T	C	T	0.0691529	-0.000423465	0.00119371	0.719999	3.17e-05	0.0166197
rs13327021	C	T	C	T	-0.113057	-0.00165103	0.00123809	0.18	4.5e-11	0.0171646
rs1365120	T	C	T	C	-0.119572	0.00134671	0.00180993	0.46	5.76e-06	0.0263664
rs1399180	T	C	T	C	-0.0795845	-0.00126896	0.00157517	0.42	0.0003753	0.0223749
rs140522	C	T	C	T	-0.110596	-0.00258314	0.00125982	0.04	2.85e-10	0.0175363
rs1465697	C	T	C	T	-0.124317	0.000941187	0.0013687	0.49	3.48e-11	0.0187657
rs17051321	C	T	C	T	-0.0946404	0.000136289	0.0013797	0.92	4.95e-07	0.0188218
rs1738074	T	C	T	C	-0.113729	0.000430467	0.00119072	0.719999	9.91e-12	0.0167056
rs17724508	T	C	T	C	0.213093	-8.76772e-05	0.00261192	0.97	2.59e-08	0.0382772
rs17741873	G	T	G	T	0.0890177	0.00235102	0.00152627	0.12	2.15e-05	0.0209517
rs1800693	T	C	T	C	-0.126925	0.00102347	0.00120571	0.4	1.02e-13	0.0170637
rs2084007	C	T	C	T	0.0793656	0.000854949	0.00118428	0.47	1.15e-06	0.0163167
rs2150879	G	A	G	A	0.103549	-0.000781405	0.0011882	0.51	3.29e-10	0.016477
rs2269434	T	C	T	C	-0.0861027	-0.00157006	0.00124256	0.21	5.24e-07	0.0171611
rs2286974	G	A	G	A	-0.109257	-0.00107753	0.0012028	0.37	1.51e-07	0.0208056
rs2289746	C	T	C	T	0.085168	0.000433151	0.00125846	0.73	1.48e-06	0.017692
rs2317231	G	T	G	T	0.100569	0.000408767	0.00119397	0.73	1.9e-09	0.0167444
rs2469434	T	C	T	C	-0.0609184	-0.00102585	0.00120622	0.4	0.0003094	0.0168875
rs2546890	A	G	A	G	0.116983	0.000622025	0.00118196	0.6	1.04e-12	0.0164184
rs2585447	T	C	T	C	-0.128743	0.000595603	0.00164429	0.719999	7.89e-08	0.0239761
rs2590438	T	G	T	G	-0.0536118	0.00217098	0.00123436	0.0790005	0.001561	0.0169491
rs2836438	G	A	G	A	-0.0990472	0.00205158	0.00173237	0.24	2.98e-05	0.0237239
rs28703878	A	G	A	G	-0.133646	-0.00052443	0.00134507	0.7	4.51e-10	0.0214338
rs2986736	T	C	T	C	-0.106027	-0.000875602	0.00148186	0.55	3.41e-05	0.0255845
rs3184504	T	C	T	C	0.0684994	-0.000305485	0.00118233	0.8	3.45e-05	0.0165396
rs32658	G	T	G	T	-0.0687072	-0.00113323	0.00119886	0.34	2.95e-05	0.0164478
rs34681760	C	T	C	T	0.0801965	-0.000121205	0.00126595	0.92	5.28e-06	0.0176127
rs34695601	T	C	T	C	0.109482	0.00062489	0.00136598	0.649999	3.17e-08	0.0197915
rs354033	G	A	G	A	0.107957	0.000851757	0.00135413	0.53	1.21e-08	0.0189455
rs35486093	A	G	A	G	-0.179486	-0.00361405	0.00206857	0.0810009	1.6e-10	0.0280643
rs35540610	C	T	C	T	0.135143	0.00148103	0.00139874	0.29	2.88e-12	0.0193518
rs35703946	G	A	G	A	0.172524	4.18737e-05	0.00174385	0.98	1.94e-09	0.0287408
rs3737798	A	G	A	G	0.0871864	0.00239804	0.0011843	0.0430002	1.4e-07	0.0165588
rs3809627	A	C	A	C	-0.0969515	-3.77964e-06	0.00120745	1	3.25e-08	0.0175401
rs3923387	T	C	T	C	0.0706448	0.0021274	0.00120001	0.0759994	2.35e-05	0.0167059
rs405343	G	T	G	T	-0.118333	-0.00171236	0.00157353	0.28	4.72e-08	0.0216666
rs4325907	T	C	T	C	-0.099268	0.000831592	0.00123563	0.5	3.68e-09	0.0168309
rs438613	C	T	C	T	0.138021	0.00105731	0.00118327	0.37	9.43e-17	0.0166056
rs4728142	G	A	G	A	-0.0612373	-0.000795173	0.00118975	0.5	0.0002585	0.0167604
rs4796224	A	G	A	G	-0.085449	0.00123895	0.00118776	0.3	1.62e-07	0.0163121
rs55858457	G	T	G	T	-0.113057	-0.00161428	0.00127215	0.2	1.2e-08	0.0198355
rs57116599	A	G	A	G	-0.120023	0.000632031	0.00142155	0.66	2.59e-09	0.0201527
rs59655222	T	C	T	C	0.123191	4.40259e-05	0.00130152	0.97	3.76e-11	0.0186279
rs6032662	C	T	C	T	0.133831	0.00204164	0.00137607	0.14	2.85e-13	0.0183298
rs60600003	T	G	T	G	-0.133874	-0.00107864	0.00198193	0.59	4.2e-07	0.0264591
rs6072343	G	A	G	A	-0.0758017	-0.00156522	0.00169513	0.36	0.0008908	0.0228118
rs61708525	G	A	G	A	0.0799196	0.001368	0.00129325	0.29	1.91e-05	0.0186939
rs61863928	G	T	G	T	0.109034	-0.00169506	0.00124878	0.17	5.45e-08	0.0200578
rs62013236	C	T	C	T	0.125222	6.72138e-05	0.00172049	0.97	2.07e-06	0.0263821
rs62420820	A	G	A	G	0.137237	-0.00191461	0.0013883	0.17	2.5e-13	0.018751
rs6496663	A	C	A	C	-0.100594	0.00233661	0.00129255	0.0710003	2.78e-08	0.0181095
rs6564681	T	C	T	C	-0.0938712	0.000890426	0.00129611	0.49	2.23e-07	0.0181251
rs6589706	A	G	A	G	0.103729	-0.00101258	0.00118501	0.39	2.2e-09	0.0173393
rs6670198	C	T	C	T	-0.145026	-0.000783853	0.00123361	0.53	2.03e-16	0.0176424
rs67111717	G	A	G	A	0.0955829	0.000535356	0.00125587	0.67	4.96e-07	0.0190107
rs6738544	C	A	C	A	0.0661622	-0.000303164	0.00122236	0.8	9.49e-05	0.0169504
rs6837324	A	G	A	G	-0.0863207	-0.00030967	0.00120786	0.8	3.16e-07	0.0168805
rs6911131	A	G	A	G	-0.146183	0.00446899	0.00265096	0.0920005	3.09e-05	0.0350833
rs6990534	A	G	A	G	-0.10714	-0.000558679	0.00129865	0.67	3.6e-09	0.0181544
rs701006	G	A	G	A	0.113864	0.00247295	0.00120378	0.04	1.35e-11	0.0168359
rs719316	T	C	T	C	0.0652258	0.00166356	0.00119357	0.16	7.05e-05	0.0164107
rs7260482	A	C	A	C	-0.0886127	9.68439e-05	0.00134055	0.94	1.84e-06	0.0185761
rs72922276	G	A	G	A	0.132168	-0.00164226	0.00190444	0.39	6.88e-06	0.0293879
rs72928038	G	A	G	A	-0.160521	0.000212427	0.00154405	0.89	9.01e-11	0.0247615
rs72989863	G	A	G	A	0.0675652	-0.000820007	0.00122639	0.5	7.01e-05	0.0169935
rs73414214	C	A	C	A	0.103098	-0.00212012	0.00208686	0.31	0.0003744	0.0289804
rs760517	C	T	C	T	0.0840654	1.0534e-05	0.00132619	0.99	6.62e-06	0.0186582
rs7731626	G	A	G	A	0.0929437	0.00314797	0.00122081	0.00990011	2.85e-06	0.0198541
rs7855251	T	C	T	C	0.110109	-0.000608943	0.0013723	0.66	4.23e-08	0.0200894
rs7975763	C	T	C	T	-0.121038	-0.000665372	0.00146682	0.649999	7.8e-09	0.0209673
rs8062446	T	C	T	C	0.0848006	-0.00153221	0.00122638	0.21	8.41e-07	0.0172163
rs9308424	A	G	A	G	-0.0912385	0.00109222	0.0012716	0.39	1.34e-06	0.0188754
rs9591325	T	C	T	C	0.212366	0.00390611	0.00235521	0.0969996	4.16e-10	0.0339899
rs9610458	T	C	T	C	0.114221	-0.00146888	0.00118909	0.22	4.57e-12	0.0165099
rs962052	C	T	C	T	0.0677521	0.000637069	0.00135836	0.64	0.0002103	0.0182802
rs9808753	G	A	G	A	0.0812113	0.00415798	0.00170774	0.015	0.0004805	0.0232604
rs9843355	G	A	G	A	0.133831	0.00291701	0.00150822	0.0530005	4.73e-10	0.0214893
rs9878602	T	G	T	G	0.0836056	0.00340434	0.00118535	0.00409996	2.6e-07	0.016233
rs9955954	G	A	G	A	-0.110038	0.000131908	0.00449982	0.98	1.54e-08	0.0194515
rs9992763	T	G	T	G	-0.0900341	-0.00173003	0.00119531	0.15	4.51e-08	0.0164608

### Sheet: Supplementary Table 5
Supplementary Table 5. Single SNP effects between MS and falls
SNP	b	se	p
rs9878602	0.0407191	0.0141779	0.00407867
rs7731626	0.0338696	0.0131349	0.00992041
rs9808753	0.0511996	0.0210284	0.0149006
rs10191360	-0.0272116	0.0123231	0.0272323
rs11852059	0.0351912	0.0160442	0.0282794
rs1026916	0.0203119	0.00956074	0.0336275
rs701006	0.0217184	0.0105721	0.0399447
rs140522	0.0233565	0.0113911	0.040325
rs3737798	0.0275048	0.0135835	0.0428819
rs11578655	0.0390692	0.0201127	0.0520753
rs9843355	0.0217962	0.0112696	0.053104
rs12925972	0.0243653	0.0126489	0.0540708
rs6496663	-0.0232281	0.0128492	0.0706451
rs3923387	0.030114	0.0169865	0.0762588
rs2590438	-0.0404945	0.023024	0.0786132
rs35486093	0.0201356	0.011525	0.0806157
rs11749040	0.0151535	0.00896068	0.0908165
rs6911131	-0.0305713	0.0181346	0.0918342
rs9591325	0.0183933	0.0110904	0.0972171
rs11809700	0.0151788	0.00925579	0.10102
rs17741873	0.0264107	0.0171457	0.12347
rs6032662	0.0152553	0.0102821	0.137895
rs9992763	0.0192153	0.0132762	0.147799
rs11231749	0.0246731	0.0173263	0.154439
rs1014486	-0.0161516	0.0114098	0.156896
rs719316	0.0255046	0.0182991	0.163388
rs62420820	-0.0139511	0.0101161	0.167863
rs10063294	0.0164289	0.0119746	0.170069
rs61863928	-0.0155462	0.0114531	0.174663
rs13327021	0.0146036	0.0109511	0.182358
rs2269434	0.0182347	0.0144311	0.206385
rs8062446	-0.0180684	0.0144619	0.211528
rs9610458	-0.01286	0.0104104	0.21672
rs55858457	0.0134996	0.0112654	0.230791
rs2836438	-0.0207132	0.0174904	0.236309
rs10245867	-0.0223827	0.0201067	0.265626
rs405343	0.0144707	0.0132975	0.276494
rs35540610	0.010959	0.0103501	0.289677
rs61708525	0.0171172	0.0161819	0.290147
rs4796224	-0.0144993	0.0139002	0.296903
rs73414214	-0.0205641	0.0202415	0.309659
rs10271373	0.0168963	0.0166966	0.311557
rs1077667	-0.0094716	0.00957821	0.322727
rs12365699	-0.0107606	0.0110755	0.331263
rs32658	0.0164936	0.0174488	0.344528
rs6072343	0.0206489	0.0223627	0.355818
rs12147246	-0.0112269	0.0124605	0.367591
rs2286974	0.00986234	0.0110089	0.370332
rs438613	0.00766048	0.0085731	0.371563
rs72922276	-0.0124256	0.0144092	0.388505
rs9308424	-0.011971	0.0139371	0.390377
rs6589706	-0.00976177	0.0114241	0.392833
rs2469434	0.0168397	0.0198006	0.395066
rs1800693	-0.0080636	0.00949941	0.395963
rs1399180	0.0159448	0.0197924	0.420472
rs10801908	0.00665885	0.00848029	0.432328
rs1177228	-0.00955851	0.0123948	0.440606
rs10951154	0.0131933	0.0175495	0.452186
rs1365120	-0.0112627	0.0151367	0.456836
rs2084007	0.0107723	0.0149218	0.470347
rs1465697	-0.00757087	0.0110098	0.491673
rs6564681	-0.00948561	0.0138073	0.492083
rs4325907	-0.00837724	0.0124474	0.500941
rs72989863	-0.0121365	0.0181512	0.503728
rs4728142	0.0129851	0.0194285	0.503908
rs2150879	-0.00754624	0.0114748	0.510771
rs6670198	0.00540492	0.00850614	0.525158
rs354033	0.00788977	0.0125432	0.529345
rs2986736	0.00825826	0.0139762	0.554601
rs12971909	0.00812182	0.0143668	0.571857
rs60600003	0.00805711	0.0148044	0.586278
rs2546890	0.00531724	0.0101037	0.598704
rs1112718	0.00568246	0.0114032	0.618257
rs11899404	0.00550551	0.011627	0.63585
rs962052	0.00940294	0.020049	0.639071
rs34695601	0.0057077	0.0124768	0.647336
rs7975763	0.0054972	0.0121186	0.650106
rs57116599	-0.00526591	0.011844	0.656604
rs7855251	-0.00553035	0.0124631	0.657231
rs6990534	0.00521448	0.0121211	0.66705
rs67111717	0.00560096	0.0131391	0.669902
rs12622670	-0.00472313	0.0111082	0.670696
rs28703878	0.00392403	0.0100644	0.696618
rs2585447	-0.0046263	0.0127719	0.717184
rs1738074	-0.00378503	0.0104698	0.717712
rs13066789	-0.00612361	0.0172619	0.722779
rs2289746	0.00508584	0.0147762	0.730702
rs2317231	0.00406454	0.0118721	0.73208
rs11919880	0.00559625	0.0169259	0.740923
rs11256593	-0.00198859	0.00638542	0.755476
rs1076928	0.00422638	0.0155881	0.786292
rs1250551	-0.00276356	0.0106066	0.794439
rs3184504	-0.00445967	0.0172604	0.796117
rs6837324	0.00358744	0.0139927	0.797658
rs6738544	-0.00458213	0.0184752	0.804123
rs72928038	-0.00132336	0.009619	0.890574
rs17051321	-0.00144007	0.0145783	0.921312
rs34681760	-0.00151135	0.0157856	0.923725
rs10951042	-0.00131812	0.0152402	0.931077
rs7260482	-0.00109289	0.0151282	0.942409
rs62013236	0.000536757	0.0137395	0.968837
rs59655222	0.00035738	0.0105651	0.973015
rs17724508	-0.00041145	0.0122572	0.973222
rs11125803	0.000754375	0.022494	0.973247
rs9955954	-0.00119875	0.0408933	0.976614
rs35703946	0.000242713	0.0101079	0.980843
rs12211604	0.00016831	0.0132516	0.989866
rs760517	0.000125307	0.0157757	0.993662
rs3809627	3.89848e-05	0.0124542	0.997502
All - Inverse variance weighted	0.0036925	0.00132321	0.00526164
All - MR Egger	0.00155136	0.00487807	0.751084

### Sheet: Supplementary Table 6 
Supplementary Table 6. MVMR between MS and fracture adjusting for risk factors
Unadjusted model (MR between MS and fracture)	0.002	0.001	0.001	1.002	1.000-1.004
Adjusted by
frailty	0.002	0.001	0.006	1.002	1.000-1.004
fall	0.002	0.001	0.007	1.002	1.000-1.004
Appendicular fat free mass	0.001	0.001	0.025	1.001	0.999-1.003
whole body fat free mass	0.002	0.001	0.01	1.002	1.000-1.004
heel BMD	0.002	0.001	0.013	1.002	1.000-1.004
vitamin D	0.002	0.001	0.002	1.002	1.000-1.004
right grip strength	0.002	0.001	0.002	1.002	1.000-1.004
left grip strength	0.002	0.001	0.001	1.002	1.000-1.004
frailty+ fall	0.002	0.001	0.012	1.002	1.000-1.004
frailty+ fall+ heel BMD+whole body fat free mass + appendicular fat free mass**	0.002	0.001	0.024	1.002	1.000-1.004
heel BMD+whole body fat free mass + appendicular fat free mass+ vitd+gripR+gripL	0.002	0.001	0.004	1.002	1.000-1.004
frailty+ fall+ heel BMD+whole body fat free mass + appendicular fat free mass+vitd+gripR+gripL	0.002	0.001	0.033	1.002	1.000-1.004

### Sheet: Supplementary Table 7
Supplementary Table 7.MVMR between MS and frailty adjusting for musculskeletal risk factors
	MR effects of MS to frailty
	beta	se	pval	OR	95% CI
Unadjusted model	0.012	0.004	0.007	1.012	1.004-1.020
Adjusted by fall	0.002	0.001	0.058	1.002	1.000-1.004
Adjusted by	0.013	0.004	0.003	1.013	1.005-1.021
appendicular fat free mass
Adjusted by	0.013	0.004	0.004	1.013	1.005-1.021
whole body fat free mass
Adjusted by right grip strength	0.011	0.005	0.02	1.011	1.001-1.021
Adjusted by left grip strength	0.011	0.004	0.015	1.011	1.003-1.019
Adjusted by all except fall*	0.013	0.005	0.004	1.013	1.003-1.023
Adjusted by all	0.01	0.004	0.027	1.01	1.002-1.018
